# Refinement of a published gene-physical activity interaction impacting HDL-cholesterol: role of sex and lipoprotein subfractions

**DOI:** 10.1101/2024.01.23.24301689

**Authors:** Kenneth E. Westerman, Tuomas O. Kilpeläinen, Magdalena Sevilla-Gonzalez, Margery A. Connelly, Alexis C. Wood, Michael Y. Tsai, Kent D. Taylor, Stephen S. Rich, Jerome I. Rotter, James D. Otvos, Amy R. Bentley, Samia Mora, Hugues Aschard, DC Rao, Charles Gu, Daniel I. Chasman, Alisa K. Manning, the CHARGE Gene-Lifestyle Interactions Working Group

## Abstract

Large-scale gene-environment interaction (GxE) discovery efforts often involve compromises in the definition of outcomes and choice of covariates for the sake of data harmonization and statistical power. Consequently, refinement of exposures, covariates, outcomes, and population subsets may be helpful to establish often-elusive replication and evaluate potential clinical utility. Here, we used additional datasets, an expanded set of statistical models, and interrogation of lipoprotein metabolism via nuclear magnetic resonance (NMR)-based lipoprotein subfractions to refine a previously discovered GxE modifying the relationship between physical activity (PA) and HDL-cholesterol (HDL-C). This GxE was originally identified by Kilpeläinen et al., with the strongest cohort-specific signal coming from the Women’s Genome Health Study (WGHS). We thus explored this GxE further in the WGHS (N = 23,294), with follow-up in the UK Biobank (UKB; N = 281,380), and the Multi-Ethnic Study of Atherosclerosis (MESA; N = 4,587). Self-reported PA (MET-hrs/wk), genotypes at rs295849 (nearest gene: *LHX1*), and NMR metabolomics data were available in all three cohorts. As originally reported, minor allele carriers of rs295849 in WGHS had a stronger positive association between PA and HDL-C (*p_int_* = 0.002). When testing a range of NMR metabolites (primarily lipoprotein and lipid subfractions) to refine the HDL-C outcome, we found a stronger interaction effect on medium-sized HDL particle concentrations (M-HDL-P; *p_int_*= 1.0×10^-4^) than HDL-C. Meta-regression revealed a systematically larger interaction effect in cohorts from the original meta-analysis with a greater fraction of women (*p* = 0.018). In the UKB, GxE effects were stronger both in women and using M-HDL-P as the outcome. In MESA, the primary interaction for HDL-C showed nominal significance (*p_int_* = 0.013), but without clear differences by sex and with a greater magnitude using large, rather than medium, HDL-P as an outcome. Towards reconciling these observations, further exploration leveraging NMR platform-specific HDL subfraction diameter annotations revealed modest agreement across all cohorts in the interaction affecting medium-to-large particles. Taken together, our work provides additional insights into a specific known gene- PA interaction while illustrating the importance of phenotype and model refinement towards understanding and replicating GxEs.
