## Supplemental Tables for "Refinement of a published gene-physical activity interaction impacting HDL-cholesterol: role of sex and lipoprotein subfractions"

### Sheet: Description
Table S1	WGHS population summary.
Table S2	WGHS interaction testing results with NMR outcomes.
Table S3	UKB population summary.
Table S4	UKB interaction testing results with NMR outcomes.
Table S5	MESA population summary.

### Sheet: S1
	Summary
N	23018
Age	52.95 [38.71, 89.89]
BMI	24.88 [14.14, 59.58]
Physical activity (MET-mins/wk)	29.9% inactive
HDL-cholesterol (mg/dL)	51.90 [15.90, 173.00]
rs295849	MAF = 0.316

### Sheet: S2
Metabolite	GxPA estimate	SE	P	Description
MHDLPc	0.25	0.064	0.0001	Calibrated Medium HDL Particles(size 8.1-9.5nm), umol/L¬†
H3P	0.185	0.057	0.00126	Calibrated HDL Particle (HDLPc) subspecies H3P(size 8.7nm), umol/L¬†
NHDLC	0.872	0.32	0.00637	Derived Cholesterol fraction HDL, mg/dl¬†
H4P	0.067	0.025	0.00654	Calibrated HDL Particle (HDLPc) subspecies H4P(size 9.5nm), umol/L¬†
ApoA1	1.676	0.674	0.0129	Apo A1, mg/dl¬†
HDLZ	0.02	0.009	0.022	Mean Particle Sizes, HDL Size, nm¬†
HDLPc	0.172	0.086	0.0453	Calibrated HDL Particle (HDLPc) Concentrations(HDLPc=LHDLPc+MHDLPc+SHDLPc,size 7.4-13nm), umol/L¬†
Leu	-1.563	0.829	0.0594	Leucine of Branched-Chain Amino Acids (BCAA), umol/L¬†
LLDLPc	9.692	5.156	0.0601	Calibrated¬† Large LDL Particles(size 21.5-23nm), nmol/L¬†
H7P	0.016	0.009	0.0771	Calibrated HDL Particle (HDLPc) subspecies H7P(size 12.0nm), umol/L¬†
BCAA	-3.727	2.13	0.0801	Total Branched-Chain Amino Acids (BCAA=Val+Leu+Ileu), umol/L¬†
LDLZ	0.017	0.01	0.105	Mean Particle Sizes, LDL Size, nm¬†
NTC	1.323	0.822	0.108	Derived Total cholesterol, mg/dl¬†
SHDLPc	-0.119	0.079	0.131	Calibrated Small HDL Particles(size 7.4-8.0nm), umol/L¬†
VSTRLP	1.432	0.975	0.142	Very Small TG-rich Lipoproteins(size 24-29nm), nmol/L¬†
Ileu	-0.688	0.484	0.155	Isoleucine of Branched-Chain Amino Acids (BCAA), umol/L¬†
LPIR	-0.764	0.547	0.162	Lipoprotein Insulin Resistance Index(LP_IR), score 1-100¬†
Val	-1.478	1.083	0.172	Valine of Branched-Chain Amino Acids (BCAA), umol/L¬†
Ala	-3.37	2.533	0.183	Alanine amino acid, umol/L¬†
TRLP	1.814	1.391	0.192	Triglyceride-rich Lipoprotein Particle (TRLP) Concentrations(TRLP=VL-TRLP +L-TRLP +M-TRLP+S-TRLP +VS-TRLP_17,(size 24-240nm)), nmol/L¬†
LHDLPc	0.04	0.035	0.256	Calibrated Large HDL Particles(size 9.6-13nm), umol/L¬†
H1P	-0.051	0.046	0.265	Calibrated HDL Particle (HDLPc) subspecies H1P(size 7.4nm), umol/L¬†
MTRLP	-0.331	0.308	0.282	Medium TG-rich Lipoproteins(size 37-49nm), nmol/L¬†
H2P	-0.068	0.073	0.353	Calibrated HDL Particle (HDLPc) subspecies H2P(size 7.8nm), umol/L¬†
SLDLPc	-9.838	11.302	0.384	Calibrated¬† Small LDL Particles(size 19-20.4nm), nmol/L¬†
STRLP	0.756	0.875	0.387	Small TG-rich Lipoproteins(size 30-36nm), nmol/L¬†
NTRLC	0.186	0.252	0.46	Derived Cholesterol fraction TRL, mg/dl¬†
VLTRLP	-0.009	0.013	0.485	Very Large TG-rich Lipoproteins(size 90-240nm), nmol/L¬†
NTRLTG	-0.741	1.149	0.519	Derived TRL Triglyceride, mg/dl¬†
H6P	0.015	0.026	0.554	Calibrated HDL Particle (HDLPc) subspecies H6P(size 10.8nm), umol/L¬†
NTG	-0.711	1.214	0.558	Derived Total Triglyceride(TG), mg/dl¬†
H5P	0.008	0.016	0.616	Calibrated HDL Particle (HDLPc) subspecies H5P(size 10.3nm), umol/L¬†
TRLZ	-0.087	0.174	0.619	Mean Particle Sizes, TRL Size, nm¬†
LTRLP	-0.034	0.071	0.629	Large TG-rich Lipoproteins(size 50-89nm), nmol/L¬†
NLDLC	0.276	0.655	0.674	Derived Cholesterol fraction LDL, mg/dl¬†
ApoB	0.215	0.515	0.676	Apo B, mg/dl¬†
Glu	-0.048	0.55	0.93	Glucose, mg/dl¬†
LDLPc	-0.474	8.954	0.958	Calibrated LDL Partcle (LDLP) Concentrations(LDLPc=LLDLPc +MLDLPc +SLDLPc, size 19-23nm)), nmol/L¬†
LGVX	-0.013	0.252	0.959	NMR Longevity Index, score 1-100¬†
MLDLPc	-0.298	5.803	0.959	Calibrated¬† Medium LDL Particles(size 20.5-21.4nm), nmol/L¬†
Ctr	0.009	0.656	0.989	Citrate, umol/L¬†

### Sheet: S3
	Overall
	(N=281380)
Age
Mean (SD)	56.4 (8.02)
Median [Min, Max]	58.0 [39.0, 72.0]
Sex
Mean (SD)	0.449 (0.497)
Median [Min, Max]	0 [0, 1.00]
BMI (kg/m^2)
Mean (SD)	27.1 (4.56)
Median [Min, Max]	26.5 [12.1, 50.3]
Missing	823 (0.3%)
rs295849
Mean (SD)	0.661 (0.665)
Median [Min, Max]	1.00 [0, 2.00]
PA (IPAQ; MET-min/wk)
Mean (SD)	2410 (1940)
Median [Min, Max]	1810 [0, 6240]
Missing	51576 (18.3%)
Moderate PA (MET-min/wk)
Mean (SD)	829 (918)
Median [Min, Max]	480 [0, 2880]
Missing	51576 (18.3%)
Vigorous PA (MET-min/wk)
Mean (SD)	531 (657)
Median [Min, Max]	240 [0, 1920]
Missing	51576 (18.3%)

### Sheet: S4
Metabolite	GxPA estimate	SE	P
M_HDL_L	0.019	0.006	0.001
M_HDL_P	0.018	0.006	0.0012
HDL_PL	0.018	0.006	0.0012
M_HDL_PL	0.019	0.006	0.0012
M_HDL_C	0.018	0.006	0.0013
M_HDL_CE	0.018	0.006	0.0013
M_HDL_FC	0.018	0.006	0.0017
HDL_L	0.017	0.006	0.0018
ApoA1	0.017	0.006	0.0019
Total_FC_pct_C	-0.018	0.006	0.0028
Total_CE_pct_C	0.018	0.006	0.0028
Total_FC_by_CE	-0.018	0.006	0.0029
HDL_C	0.017	0.006	0.0029
HDL_P	0.017	0.006	0.0029
HDL_CE	0.016	0.006	0.0033
L_LDL_PL_pct	-0.019	0.007	0.0034
LDL_size	0.018	0.006	0.004
HDL_FC	0.016	0.006	0.0045
Total_P	0.016	0.006	0.0066
ApoB_by_ApoA1	-0.017	0.006	0.0069
L_HDL_PL	0.014	0.006	0.0128
L_HDL_L	0.014	0.006	0.016
XS_VLDL_FC_pct	-0.016	0.007	0.0161
LDL_PL_pct	-0.015	0.007	0.0181
Total_PL_pct	0.014	0.006	0.0204
L_LDL_CE_pct	0.015	0.007	0.0205
L_HDL_P	0.013	0.006	0.0223
L_HDL_CE	0.013	0.006	0.0238
S_VLDL_CE_pct	-0.015	0.007	0.025
XXL_VLDL_FC_pct	0.014	0.006	0.0258
Phosphatidylc	0.013	0.006	0.029
L_HDL_C	0.012	0.006	0.0291
L_HDL_FC	0.012	0.006	0.0308
S_HDL_PL	0.013	0.006	0.0323
S_HDL_FC	0.013	0.006	0.0374
M_LDL_P	-0.013	0.006	0.0396
IDL_FC_pct	-0.013	0.007	0.0402
M_HDL_FC_pct	0.011	0.006	0.0479
S_HDL_PL_pct	0.012	0.006	0.0482
L_LDL_FC_by_CE	-0.012	0.006	0.0493
Phosphoglyc	0.011	0.006	0.0559
Cholines	0.011	0.006	0.0581
L_HDL_FC_pct	-0.012	0.006	0.0595
S_VLDL_C_pct	-0.012	0.006	0.0642
HDL_size	0.01	0.006	0.0657
S_HDL_L	0.012	0.006	0.0661
L_LDL_CE_pct_C	0.012	0.006	0.0668
L_LDL_FC_pct_C	-0.012	0.006	0.0668
XXL_VLDL_FC_pct_C	0.011	0.006	0.0775
XXL_VLDL_CE_pct_C	-0.011	0.006	0.0775
S_HDL_C	0.011	0.006	0.0866
S_LDL_P	-0.011	0.006	0.0917
S_VLDL_TG_pct	0.011	0.006	0.093
Total_FC_pct	-0.011	0.006	0.096
XL_VLDL_C	-0.01	0.006	0.0979
XL_VLDL_CE	-0.01	0.006	0.1
XS_VLDL_TG_pct	0.01	0.006	0.1102
XL_VLDL_FC	-0.01	0.006	0.1166
M_HDL_PL_pct	-0.01	0.006	0.1191
XL_HDL_PL	0.009	0.006	0.1296
XL_HDL_L	0.009	0.006	0.1303
L_VLDL_C	-0.009	0.006	0.1327
S_HDL_P	0.009	0.006	0.1334
S_HDL_CE	0.01	0.006	0.1344
XL_HDL_CE	0.009	0.006	0.1347
L_HDL_TG	0.009	0.006	0.1348
L_VLDL_CE	-0.009	0.006	0.1405
XXL_VLDL_CE	-0.009	0.006	0.1407
L_VLDL_FC	-0.009	0.006	0.1468
XL_VLDL_PL	-0.009	0.006	0.1494
XL_VLDL_PL_pct	-0.009	0.006	0.1546
XXL_VLDL_FC_by_CE	0.009	0.006	0.1551
IDL_FC_by_CE	-0.009	0.006	0.1551
M_VLDL_P	-0.009	0.006	0.1585
M_VLDL_PL_pct	-0.009	0.006	0.1589
IDL_FC_pct_C	-0.009	0.007	0.1608
IDL_CE_pct_C	0.009	0.007	0.1608
S_LDL_L	-0.009	0.006	0.1624
XXL_VLDL_TG	-0.009	0.006	0.1629
IDL_P	-0.009	0.006	0.1632
VLDL_CE	-0.009	0.006	0.1654
XXL_VLDL_TG_pct	-0.009	0.007	0.1654
S_VLDL_CE	-0.009	0.006	0.1665
S_LDL_C	-0.009	0.006	0.1693
XL_VLDL_L	-0.008	0.006	0.1724
M_HDL_C_pct	0.008	0.006	0.1732
XXL_VLDL_L	-0.008	0.006	0.1813
XL_HDL_FC_by_CE	0.01	0.008	0.1828
VLDL_C	-0.009	0.006	0.1832
XXL_VLDL_C	-0.008	0.006	0.1871
XL_VLDL_P	-0.008	0.006	0.1882
S_HDL_TG_pct	-0.008	0.006	0.1905
S_LDL_PL	-0.008	0.006	0.1907
GlycA	-0.008	0.006	0.1925
TG_by_PG	-0.008	0.006	0.1929
M_LDL_CE	-0.008	0.006	0.1955
S_LDL_CE	-0.008	0.006	0.1968
XL_HDL_C	0.008	0.006	0.198
M_VLDL_PL	-0.008	0.006	0.1985
L_VLDL_FC_pct	-0.008	0.006	0.2008
XL_HDL_P	0.007	0.006	0.2025
XS_VLDL_C_pct	-0.008	0.006	0.2026
L_VLDL_L	-0.008	0.006	0.2065
XXL_VLDL_PL	-0.008	0.006	0.2073
IDL_C_pct	-0.008	0.006	0.2112
Total_PL	0.007	0.006	0.2151
S_LDL_FC	-0.008	0.006	0.2191
L_VLDL_PL	-0.008	0.006	0.221
L_VLDL_P	-0.008	0.006	0.2211
M_VLDL_C	-0.008	0.006	0.2219
M_VLDL_FC	-0.008	0.006	0.2224
ApoB	-0.008	0.006	0.2236
S_VLDL_C	-0.008	0.006	0.2256
XXL_VLDL_C_pct	0.008	0.007	0.2258
M_VLDL_FC_pct	-0.008	0.006	0.226
VLDL_FC	-0.008	0.006	0.2263
M_LDL_CE_pct	-0.008	0.006	0.2279
XXL_VLDL_P	-0.008	0.006	0.2282
SFA_pct	-0.008	0.006	0.2307
S_VLDL_PL_pct	-0.008	0.006	0.2314
L_HDL_FC_pct_C	-0.008	0.007	0.2336
L_HDL_CE_pct_C	0.008	0.007	0.2336
M_LDL_C	-0.008	0.006	0.2373
L_VLDL_TG_pct	0.008	0.006	0.2426
M_LDL_C_pct	-0.008	0.007	0.2475
Ile	-0.007	0.006	0.2482
M_VLDL_CE	-0.007	0.006	0.2489
Remnant_C	-0.007	0.006	0.2552
VLDL_PL	-0.007	0.006	0.2566
M_HDL_TG_pct	-0.007	0.006	0.2568
XL_VLDL_TG	-0.007	0.006	0.2585
M_LDL_PL	-0.007	0.006	0.2597
LDL_P	-0.007	0.006	0.26
IDL_TG_pct	0.007	0.006	0.2645
XXL_VLDL_FC	-0.007	0.006	0.2663
Ala	0.007	0.007	0.2682
S_VLDL_FC_pct	-0.007	0.006	0.2751
IDL_FC	-0.007	0.006	0.2757
VLDL_L	-0.007	0.006	0.2779
IDL_PL_pct	0.007	0.006	0.284
M_LDL_TG_pct	0.007	0.006	0.2846
M_LDL_L	-0.007	0.006	0.2856
Clinical_LDL_C	-0.007	0.006	0.2885
M_HDL_CE_pct	0.007	0.006	0.2887
Omega_6_by_Omega_3	-0.006	0.006	0.2903
LDL_PL	-0.007	0.006	0.2929
S_VLDL_FC	-0.007	0.006	0.2931
XS_VLDL_CE_pct	-0.006	0.006	0.2966
M_VLDL_TG_pct	0.006	0.006	0.3066
L_LDL_FC_pct	-0.006	0.006	0.3071
XS_VLDL_FC	-0.006	0.006	0.3074
LDL_CE_pct	0.007	0.007	0.3081
HDL_FC_by_CE	-0.007	0.007	0.3136
VLDL_size	-0.006	0.006	0.3155
VLDL_P	-0.006	0.006	0.3167
L_VLDL_TG	-0.006	0.006	0.3188
S_VLDL_PL	-0.006	0.006	0.3189
HDL_TG_pct	-0.006	0.006	0.3212
XS_VLDL_P	-0.006	0.006	0.3215
Acetone	0.006	0.006	0.323
HDL_FC_pct_C	-0.006	0.007	0.3277
HDL_CE_pct_C	0.006	0.007	0.3277
Glucose	0.006	0.006	0.3331
S_VLDL_FC_by_CE	0.006	0.006	0.3336
S_VLDL_CE_pct_C	-0.006	0.006	0.3364
S_VLDL_FC_pct_C	0.006	0.006	0.3364
XL_HDL_CE_pct_C	0.006	0.006	0.3411
XL_HDL_FC_pct_C	-0.006	0.006	0.3411
PUFA	0.006	0.006	0.3447
Gly	0.006	0.006	0.3452
L_LDL_PL	-0.006	0.006	0.3503
L_VLDL_PL_pct	-0.006	0.006	0.3516
L_LDL_C_pct	0.006	0.006	0.3525
S_LDL_C_pct	-0.006	0.007	0.3528
M_LDL_FC	-0.006	0.006	0.3583
M_VLDL_L	-0.006	0.006	0.3602
XS_VLDL_C	-0.006	0.006	0.3651
non_HDL_C	-0.006	0.006	0.3684
DHA	0.005	0.006	0.3691
M_VLDL_C_pct	-0.006	0.006	0.3702
Phe	-0.006	0.006	0.3712
Tyr	-0.006	0.007	0.3719
L_VLDL_C_pct	-0.006	0.006	0.3747
Unsaturation	0.005	0.006	0.3845
XS_VLDL_PL	-0.006	0.006	0.3861
Omega_6	0.005	0.006	0.3885
VLDL_TG	-0.005	0.006	0.3935
S_HDL_FC_by_CE	0.005	0.006	0.4058
S_VLDL_P	-0.005	0.006	0.4063
L_HDL_C_pct	-0.005	0.006	0.4081
Acetoacetate	0.005	0.006	0.4085
XS_VLDL_CE	-0.005	0.006	0.4098
XS_VLDL_PL_pct	-0.005	0.006	0.4126
IDL_C	-0.005	0.006	0.416
LDL_FC	-0.005	0.006	0.4235
S_HDL_FC_pct_C	0.005	0.006	0.4245
S_HDL_CE_pct_C	-0.005	0.006	0.4245
HDL_CE_pct	0.005	0.006	0.4248
M_VLDL_CE_pct	-0.005	0.006	0.4377
Omega_3	0.005	0.006	0.4417
Albumin	0.005	0.006	0.4522
LDL_L	-0.005	0.006	0.4658
M_HDL_TG	0.005	0.006	0.4685
L_HDL_TG_pct	0.005	0.006	0.4716
XL_VLDL_FC_by_CE	-0.004	0.006	0.4725
L_LDL_FC	-0.004	0.006	0.4848
IDL_L	-0.004	0.006	0.487
LDL_C	-0.004	0.006	0.4893
XL_HDL_FC_pct	-0.004	0.006	0.4897
LA	0.004	0.006	0.4902
PUFA_pct	0.004	0.006	0.4914
S_LDL_TG_pct	0.004	0.006	0.4916
HDL_C_pct	0.004	0.006	0.4916
LDL_TG_pct	0.004	0.006	0.4937
Total_TG	-0.004	0.006	0.4964
XS_VLDL_L	-0.004	0.006	0.4979
LDL_CE	-0.004	0.006	0.5005
S_VLDL_L	-0.004	0.006	0.5025
M_HDL_CE_pct_C	-0.004	0.006	0.5031
M_HDL_FC_pct_C	0.004	0.006	0.5031
IDL_CE	-0.004	0.006	0.5042
L_HDL_PL_pct	0.004	0.006	0.5044
M_VLDL_CE_pct_C	-0.004	0.006	0.5047
M_VLDL_FC_pct_C	0.004	0.006	0.5047
M_LDL_FC_pct_C	0.004	0.006	0.5071
M_LDL_CE_pct_C	-0.004	0.006	0.5071
S_LDL_TG	-0.004	0.006	0.5086
Creatinine	-0.004	0.006	0.5146
XXL_VLDL_PL_pct	0.004	0.006	0.52
Total_TG_pct	-0.004	0.006	0.5221
L_LDL_P	-0.004	0.006	0.5271
VLDL_FC_pct	-0.004	0.006	0.5287
XL_VLDL_FC_pct_C	-0.004	0.006	0.5362
XL_VLDL_CE_pct_C	0.004	0.006	0.5362
Leu	-0.004	0.006	0.5362
M_VLDL_TG	-0.004	0.006	0.5383
S_HDL_FC_pct	0.004	0.006	0.5383
Omega_3_pct_PUFA	0.004	0.006	0.5405
Omega_6_pct_PUFA	-0.004	0.006	0.5405
M_LDL_FC_by_CE	0.004	0.006	0.5451
L_VLDL_CE_pct	-0.004	0.006	0.5512
IDL_CE_pct	-0.004	0.006	0.5556
LDL_FC_by_CE	-0.004	0.006	0.5557
XL_HDL_TG_pct	0.004	0.006	0.5582
DHA_pct	0.003	0.006	0.5617
M_HDL_FC_by_CE	0.004	0.006	0.5638
Omega_3_pct	0.003	0.006	0.5659
S_LDL_CE_pct	-0.004	0.006	0.5726
S_HDL_CE_pct	-0.004	0.007	0.581
LA_pct	0.003	0.006	0.5885
HDL_TG	0.003	0.006	0.5954
LDL_CE_pct_C	0.003	0.006	0.5976
LDL_FC_pct_C	-0.003	0.006	0.5976
IDL_PL	-0.003	0.006	0.6159
S_HDL_TG	-0.003	0.006	0.6161
L_HDL_CE_pct	-0.003	0.006	0.6177
LDL_FC_pct	-0.003	0.006	0.6323
VLDL_TG_pct	0.003	0.006	0.6327
VLDL_C_pct	-0.003	0.006	0.6338
Omega_6_pct	0.003	0.006	0.6351
Sphingomyelins	0.003	0.006	0.6433
M_VLDL_FC_by_CE	-0.003	0.007	0.6446
L_LDL_TG_pct	0.003	0.006	0.6481
VLDL_PL_pct	-0.003	0.006	0.6483
Gln	-0.003	0.007	0.6507
L_LDL_L	-0.003	0.006	0.6591
XL_VLDL_CE_pct	0.003	0.006	0.6643
XXL_VLDL_CE_pct	0.003	0.007	0.6684
VLDL_CE_pct	-0.003	0.006	0.6719
XL_HDL_TG	0.003	0.006	0.6728
XL_HDL_FC	0.002	0.006	0.6869
Total_C_pct	-0.003	0.006	0.688
L_LDL_C	-0.003	0.006	0.6888
Total_FC	-0.002	0.006	0.6966
S_HDL_C_pct	-0.002	0.007	0.7024
VLDL_FC_by_CE	0.002	0.006	0.7358
Citrate	-0.002	0.006	0.7406
Acetate	-0.002	0.007	0.7444
Total_CE	0.002	0.006	0.7459
VLDL_CE_pct_C	-0.002	0.006	0.7478
VLDL_FC_pct_C	0.002	0.006	0.7478
XS_VLDL_FC_by_CE	0.002	0.006	0.7479
L_LDL_CE	-0.002	0.006	0.748
XL_VLDL_C_pct	0.002	0.006	0.7512
XL_HDL_CE_pct	0.002	0.007	0.754
S_LDL_PL_pct	0.002	0.006	0.755
Pyruvate	-0.002	0.007	0.7618
M_LDL_TG	-0.002	0.006	0.7636
M_LDL_PL_pct	0.002	0.007	0.7672
LDL_C_pct	0.002	0.006	0.7687
XS_VLDL_FC_pct_C	0.002	0.006	0.7724
XS_VLDL_CE_pct_C	-0.002	0.006	0.7724
Total_BCAA	-0.002	0.006	0.7729
S_LDL_FC_pct	-0.002	0.006	0.7752
Total_FA	0.002	0.006	0.7845
M_LDL_FC_pct	0.002	0.006	0.7853
XL_HDL_C_pct	-0.002	0.006	0.7935
LDL_TG	-0.002	0.006	0.794
HDL_FC_pct	-0.001	0.006	0.8077
PUFA_by_MUFA	0.001	0.006	0.8083
XL_VLDL_TG_pct	0.001	0.006	0.8368
S_VLDL_TG	-0.001	0.006	0.8473
IDL_TG	0.001	0.006	0.8548
S_LDL_FC_by_CE	-0.001	0.006	0.8604
XL_VLDL_FC_pct	-0.001	0.006	0.8662
Lactate	0.001	0.007	0.88
S_LDL_FC_pct_C	-0.001	0.006	0.8908
S_LDL_CE_pct_C	0.001	0.006	0.8908
XL_HDL_PL_pct	-0.001	0.006	0.8909
Val	0.001	0.006	0.8914
HDL_PL_pct	-0.001	0.006	0.8915
XS_VLDL_TG	0.001	0.006	0.8951
L_HDL_FC_by_CE	0.001	0.008	0.8984
Total_L	0.001	0.006	0.9072
Total_C	0.001	0.006	0.909
His	0.001	0.006	0.9097
SFA	-0.001	0.006	0.9186
L_LDL_TG	0	0.006	0.9398
MUFA	0	0.006	0.9398
bOHbutyrate	0	0.006	0.9442
MUFA_pct	0	0.006	0.95
Total_CE_pct	0	0.006	0.9581
L_VLDL_FC_pct_C	0	0.006	0.9848
L_VLDL_CE_pct_C	0	0.006	0.9848
L_VLDL_FC_by_CE	0	0.006	0.9904

### Sheet: S5
	Overall
	(N=4587)
Age
Mean (SD)	61.1 (9.83)
Median [Min, Max]	61.0 [44.0, 84.0]
Sex
Female	2360 (51.4%)
Male	2227 (48.6%)
BMI (kg/m^2)
Mean (SD)	28.2 (5.27)
Median [Min, Max]	27.5 [16.1, 52.5]
MVPA (MET-hrs/wk)
Mean (SD)	87.9 (63.4)
Median [Min, Max]	71.3 [0, 209]
Missing	9 (0.2%)
HDL-C
Mean (SD)	52.6 (17.1)
Median [Min, Max]	49.0 [18.8, 155]
Missing	10 (0.2%)
rs295849
Mean (SD)	0.910 (0.742)
Median [Min, Max]	1.00 [0, 2.00]
